# Genomic insights into the mechanism of NK3R antagonists for treatment of menopausal vasomotor symptoms

**DOI:** 10.1101/2022.05.25.22275501

**Authors:** Katherine S. Ruth, Robin N. Beaumont, Jonathan M. Locke, Jessica Tyrrell, Carolyn J. Crandall, Gareth Hawkes, Timothy M. Frayling, Julia K. Prague, Kashyap A. Patel, Andrew R. Wood, Michael N. Weedon, Anna Murray

## Abstract

**Background:** Menopausal vasomotor symptoms (VMS) significantly impact women’s quality of life, and whilst hormone replacement therapy (HRT) is effective, it is not appropriate for all. We aimed to identify new drug targets for VMS and understand reasons for HRT use through genomic analyses.

**Methods:** In up to 153,152 women from UK Biobank, a population-based cohort, we performed a genome-wide association study (GWAS) of VMS derived from linked primary-care records and cross-sectional self-reported data. In a subset of this cohort (n=39,356), we analysed exome-sequencing data to test the association of rare deleterious genetic variants with VMS. Finally, we used Mendelian randomisation analysis to investigate the reasons for HRT use and whether these changed over time.

**Findings:** Our GWAS identified a genetic signal near the gene encoding NK3R (*TACR3*) associated with a lower risk of VMS (OR=0·85 (95% CI 0·82,0·87) per AT allele, P=1·1×10^-26^), which was consistent with previous studies. However, rare genetic variants predicted to reduce functional NK3R levels were not associated with VMS (P=0·9), though did delay puberty (P=9×10^-11^). Younger menopause age was causally-associated with greater HRT use before 2002 but not after.

**Interpretation:** Using genomics we demonstrate that changed HRT use since the early 2000s reflects a switch from preventing post-menopausal complications to primarily treating VMS. We provide support for *TACR3* in the genetic basis of VMS but unexpectedly find that rare genomic variants predicted to lower NK3R levels did not modify VMS, despite the proven efficacy of NK3R antagonists, suggesting that further biological understanding could benefit therapeutic efficacy.

**Funding:** Cancer Research UK and UKRI.

**Research in context:** *Evidence before the study:* *In vivo* studies of animal models and clinical studies in humans have determined that menopausal vasomotor symptoms (VMS) result from increased neurokinin B (NKB) signalling via the neurokinin 3 receptor (NK3R) in response to decreased circulating oestradiol levels. Recent Phase II clinical trials have demonstrated the efficacy of NK3R antagonists in reducing VMS. A previous GWAS in 17,695 women identified a genetic signal at the *TACR3* locus (which codes for NK3R) as associated with VMS. The locus was also genome-wide significant in a GWAS of oestrogen-replacement use (15,305 cases) derived from self-reported medications in UK Biobank.

*Added value of this study:* This study represents a novel approach to analysing the rarely captured phenotype of VMS, since few population-based cohorts have asked about menopausal symptoms. To the best of our knowledge, this is the first analyses of VMS identified from linked primary care health records. Literature searches of published papers and codelists have not identified any previous studies of VMS in primary care data. The replication of the known GWAS signal for VMS provides a validation of the coding of this phenotype from primary care data. This is the largest genomic study of VMS currently carried out (92,028 women). Our current analyses are limited by the availability of primary care linked data in ∼45% of the UK Biobank cohort and are based on exome sequencing in 200,000 women. Recently released exome data for the full cohort and further releases of primary care linked data in UK Biobank will allow us to re-visit these analyses further.

*Implications of all the available evidence:* Our analyses of rare coding variation in *TACR3* identified an intriguing difference that requires further study; while NK3R antagonist drug treatment reduces VMS, women carrying rare genetic variants resulting in reduced NK3R levels were no less likely to experience VMS. Our genome-wide analyses replicate the genetic signals for VMS at the *TACR3* gene locus, however we were unable to unequivocally identify *TACR3* as the causal gene at this locus. We suggest that the effect of the common genetic variant on reducing VMS may be through as yet uncharacterised regulatory pathways, and that complete inhibition of NK3R signalling is required to eliminate (rather than reduce) VMS.
