## Supplementary Tables for "Genomic insights into the mechanism of NK3R antagonists for treatment of menopausal vasomotor symptoms"

### Sheet: Contents
Supplementary Tables
Genomic insights into the mechanism of NK3R antagonists for treatment of menopausal vasomotor symptoms Katherine S. Ruth1, Robin N. Beaumont1, Jonathan M. Locke1, Jessica Tyrrell1, Carolyn J. Crandall2, Gareth Hawkes1, Timothy M. Frayling1, Julia K. Prague3,4, Kashyap A. Patel3,4, Andrew R. Wood1, Michael N. Weedon1, Anna Murray1* 1Genetics of Complex Traits, University of Exeter Medical School, …
Contents:
Table	Title
ST1	Read v2 and CTV3 codes used to identify women with vasomotor symptoms.
ST2	Numbers of women included in the genome-wide analyses.
ST3	Results of gene burden and single variant analyses of TACR3 in exome sequencing data in ~200K people from UK Biobank.
ST4	Comparison of the effects on VMS, HRT and age at menarche of rs34867104 (GWAS signal) and rs144292455 (rare loss of function variant) in TACR3.
ST5	Conditional analyses of variants in TACR3 associated with VMS and age at menarche.
ST6	Independent signals identified by GWAS of HRT phenotypes.
ST7	Results of Mendelian randomisation analyses of association of age at menopause and menarche with HRT use.
ST8	Heterogeneity in effect of genetic variants on HRT use before and after 2002.
ST9	PsychENCODE brain eQTL data for TACR3.

### Sheet: ST1
Supplementary Table 1. Read v2 and CTV3 codes used to identify women with vasomotor symptoms.
Note: Count refers to the number of women identified with this term/description in the European cohort used for the genome-wide association study.
Some codes have multiple descriptions. Counts are calculated by code and all relevant descriptions are listed.
Code	Description	Read code version	Count (GWAS)
1657.	Hot flushes	v2	191
1662.	Night sweats	v2	430
K5A..	Menopausal and postmenopausal disorders	v2	248
K5A..	Postmenopausal disorders	v2	248
K5A2.	Menopausal or female climacteric state	v2	650
K5A20	Menopausal flushing	v2	1860
	Hot flushes - menopausal	v2
	Menopausal flushing	v2
	Hot flushes - menopausal	v2
K5A21	Menopausal sleeplessness	v2	3
K5A22	Menopausal headache	v2	4
K5A23	Menopausal concentration lack	v2	3
K5A2z	Menopausal symptoms NOS	v2	935
K5Az.	Menopausal and postmenopausal disorder NOS	v2	15
R0084	[D]Night sweats	v2	23
.1657	Hot flushes	CTV3	-
.1662	Night sweats	CTV3	-
.66U3	Menopause symptoms present	CTV3	-
.J77.	Menopausal and postmenopausal disorders	CTV3	-
.J773	Menopausal symptoms	CTV3	-
.J77Z	Menopausal and postmenopausal disorder NOS	CTV3	-
1657.	Hot flushes	CTV3	-
1662.	Night sweats	CTV3	26
66U3.	Menopause symptoms present	CTV3	1138
K5A..	Menopausal &/or postmenopausal disorders	CTV3	84
K5A..	Postmenopausal disorders	CTV3	84
K5A..	Menopausal and postmenopausal disorders	CTV3	84
K5A20	Menopausal flushing	CTV3	4537
	Menopausal hot flushes	CTV3
	Menopausal flushing	CTV3
	Menopausal hot flushes	CTV3
K5A21	Menopausal sleeplessness	CTV3	39
K5A22	Menopausal headache	CTV3	28
K5A23	Menopausal concentration lack	CTV3	20
K5A2z	Menopausal symptoms NOS	CTV3	2049
K5Az.	Menopausal and postmenopausal disorder NOS	CTV3	118
X76A5	Night sweats	CTV3	679
X76QX	Menopausal problem	CTV3	45
XaBYP	Hot flushes	CTV3	1357
XE0ev	Perimenopausal disorder	CTV3	343
XE0h3	Menopausal and postmenopausal disorders	CTV3	428
XM0t2	Menopausal symptoms	CTV3	1702

### Sheet: ST2
Supplementary Table 2. Numbers of women included in the genome-wide analyses.
HRT=hormone replacement therapy.
	Analysis	Cases	Controls	Total
Binary phenotypes
Vasomotor symptoms	Primary	14261	77767	92028
Ever taken HRT	Secondary	72535	80617	153152
HRT before 2002	Secondary	57672	80617	138289
HRT after 2002	Secondary	6625	80617	87242
Quantitative traits
Age started HRT	Secondary	NA	NA	85488
Age ended HRT	Secondary	NA	NA	68622
Length of time	Secondary	NA	NA	58241

### Sheet: ST3
Supplementary Table 3. Results of gene burden and single variant analyses of TACR3 in exome sequencing data in UK Biobank.
Results are shown for testing the burden of loss-of-function variants with MAF<0.1% in aggregate and for variant rs144292455 (4:103656258:C:T) individually. The magnitude of the effect size for SAIGE-GENE is not directly interpretable and is shown to indicate direction of effect only.
Chr=chromosome; CI=confidence interval; EA=effect allele; EAF=effect allele frequency; LOF=loss of function; OA=other allele; OR=odds ratio; pos=position; VMS=vasomotor symptoms.
Phenotype	Type	Software	ID (Gene_transcriptID, or chr:pos(b38):OA:EA)	OA	EA	EAF	Effect	SE	OR (95% CI)	P
VMS	Gene burden	REGENIE	TACR3_ENST00000304883	ref	LOF (<0.1%)	-	0.0696531	0.426679	1.07 (0.46,2.47)	0.374387
VMS	Single variant	REGENIE	4:103656258:C:T	C	T	0.000520952	0.230941	0.453531	1.26 (0.52,3.06)	0.35194
Age at menarche	Gene burden	SAIGE-GENE	TACR3_ENST00000304883	ref	LOF (<0.1%)	-	0.0371976	0.00573181	-	8.60225e-11
Age at menarche	Single variant	SAIGE-GENE	4:103656258:C:T	C	T	0.000528273	0.923361	0.157943	-	5.03032e-09

### Sheet: ST4
Supplementary Table 4. Comparison of the effects on VMS, HRT and age at menarche of rs34867104 (GWAS signal) and rs144292455 (rare loss of function variant) in TACR3.
Results of regression analyses including (a) either rs34867104 or rs144292455 or (b) conditional analyses with both genetic variants as variables. All analyses were adjusted for genotyping chip and release of genotype data, recruitment centre, age and the first five genetic principal components.
HRT=hormone replacement therapy; Lower 95% CI=lower limit of 95% confidence interval; n=number included in analysis; OR=odds ratio; Upper 95% CI=upper limit of 95% confidence interval.
(a) Analysis with single genetic variant in model
Outcome	Variant	Variant type	Effect allele	Effect type	Effect	P	Lower 95% CI	Upper 95% CI	n
VMS	rs34867104	Signal	AT	OR	0.74757	3.5e-16	0.697084	0.80171	11,855 cases / 64,571 controls
VMS	rs144292455	Rare loss-of-function	T	OR	1.69983	0.066	0.964785	2.9948	11,850 cases / 64,562 controls
Ever taken HRT	rs34867104	Signal	AT	OR	0.832548	1.9e-24	0.803754	0.86237	60,564 cases / 67,484 controls
Ever taken HRT	rs144292455	Rare loss-of-function	T	OR	1.30189	0.11	0.942722	1.7978	60,543 cases / 67,470 controls
Age of menarche	rs34867104	Signal	AT	Beta	0.0877758	7.5e-16	0.0664369	0.10911	198128
Age of menarche	rs144292455	Rare loss-of-function	T	Beta	0.660905	3.7e-10	0.454132	0.86767	198083
(b) Conditional analysis with both genetic variants in model
Outcome	Variant	Variant type	Effect allele	Effect type	Effect	P	Lower 95% CI	Upper 95% CI	n
VMS	rs34867104	Signal	AT	OR	0.747305	3.3e-16	0.696815	0.80145	11,850 cases / 64,562 controls
	rs144292455	Rare loss-of-function	T	OR	1.662	0.079	0.943	2.929
Ever taken HRT	rs34867104	Signal	AT	OR	0.83369	3.2e-24	0.804924	0.86348	60,544 cases / 67,472 controls
	rs144292455	Rare loss-of-function	T	OR	1.29494	0.12	0.938817	1.7861
Age of menarche	rs34867104	Signal	AT	Beta	0.0883655	4.8e-16	0.0670275	0.1097	198083
	rs144292455	Rare loss-of-function	T	Beta	0.665844	2.8e-10	0.459102	0.87258

### Sheet: ST5
Supplementary Table 5. Conditional analyses of variants in TACR3 associated with VMS and age at menarche.
Effect of genetic variants in/near the TACR3 on (a) age at menarche and (b) VMS. We included five published genetic variants for age at menarche and the VMS signal either individually ('single variant') or in a model with all six variants ('all variants'). All analyses were adjusted for genotyping chip and release of genotype data, recruitment centre, age and the first five genetic principal comp…
HRT=hormone replacement therapy; Lower 95% CI=lower limit of 95% confidence interval; n=number included in analysis; OR=odds ratio; Upper 95% CI=upper limit of 95% confidence interval.
(a) Effect on age at menarche.
Variants in model	Variant	chr:pos (b37)	Variant type	Effect allele	Other allele	Beta	P	Lower 95% CI	Upper 95% CI
Single variant	rs34867104	chr4:104561892	VMS	AT	A	0.0877758	7.5e-16	0.0664369	0.109115
Single variant	rs55784701	chr4:104247262	Age at menarche	T	C	0.0143451	0.017	0.0025955	0.0260946
Single variant	rs3733632	chr4:104640935	Age at menarche	G	A	0.0523587	3.8e-14	0.0388017	0.0659157
Single variant	rs62342064	chr4:104665972	Age at menarche	T	C	0.0600213	1.8e-16	0.045735	0.074377
Single variant	rs115260227	chr4:104774698	Age at menarche	G	A	0.239497	2.3e-23	0.19238	0.286614
Single variant	rs17035311	chr4:106066293	Age at menarche	C	A	-0.0478833	3.2e-11	-0.0620215	-0.0337451
All variants	rs34867104	chr4:104561892	VMS	AT	A	0.0546965	2.9e-06	0.0317902	0.077628
	rs55784701	chr4:104247262	Age at menarche	T	C	0.0212691	0.0004	0.0094919	0.0330462
	rs3733632	chr4:104640935	Age at menarche	G	A	0.0557821	1e-13	0.0410872	0.0704771
	rs62342064	chr4:104665972	Age at menarche	T	C	0.0705461	3.5e-21	0.0559124	0.0851797
	rs115260227	chr4:104774698	Age at menarche	G	A	0.263675	7.8e-28	0.216425	0.310924
	rs17035311	chr4:106066293	Age at menarche	C	A	-0.0483711	2e-11	-0.0625071	-0.034235
(b) Effect on VMS.
Variants in model	Variant	chr:pos (b37)	Variant type	Effect allele	Other allele	Odds ratio	P	Lower 95% CI	Upper 95% CI
Single variant	rs34867104	chr4:104561892	VMS	AT	A	0.74757	3.49306e-16	0.697083	0.801713
Single variant	rs55784701	chr4:104247262	Age at menarche	T	C	0.97745	0.207691	0.943378	1.01275
Single variant	rs3733632	chr4:104640935	Age at menarche	G	A	0.968957	0.130189	0.930181	1.00935
Single variant	rs62342064	chr4:104665972	Age at menarche	T	C	0.992087	0.71727	0.950329	1.03568
Single variant	rs115260227	chr4:104774698	Age at menarche	G	A	1.08794	0.231415	0.94766	1.24899
Single variant	rs17035311	chr4:106066293	Age at menarche	C	A	0.991771	0.701613	0.950724	1.03459
All variants	rs34867104	chr4:104561892	VMS	AT	A	0.73272	2.3e-16	0.680267	0.78921
	rs55784701	chr4:104247262	Age at menarche	T	C	0.972331	0.12	0.938311	1.0075
	rs3733632	chr4:104640935	Age at menarche	G	A	1.03349	0.14	0.989098	1.0798
	rs62342064	chr4:104665972	Age at menarche	T	C	1.011	0.63	0.967482	1.0564
	rs115260227	chr4:104774698	Age at menarche	G	A	1.07303	0.32	0.934174	1.2325
	rs17035311	chr4:106066293	Age at menarche	C	A	0.992291	0.72	0.951167	1.0351

### Sheet: ST6
Supplementary Table 6. Independent signals identified by GWAS of HRT phenotypes.
Independent signals from the main analysis of ever taken HRT, age started HRT, age ended HRT and time taken HRT that had Fisher's exact P<5E-08 (case-control traits only), were more than 500kb from the next most significant variant for the same phenotype and were r2<0.5 with signals for other HRT phenotypes.
ANM=age at natural menopause; Chr:pos (b37)=chromosome and position in GRCh37; CI=confidence interval; EA=effect allele; EAF=effect allele frequency; eQTL=expression quantitative trait loci; HRT=hormone replacement therapy; LD=linkage disequilibrium; OA=other allele; OR=odds ratio; VMS=vasomotor symptoms
Variant id	Chr:pos (b37)	EA/OA (EAF)	HRT phenotype	Effect (95% CI) per allele	P	Other HRT signals in LD	Imputation quality	P ReproGen 2021 ANM GWAS	P UK Biobank ANM GWAS	P VMS GWAS UKB	P VMS meta-analysis	Nearest gene (kb)	Genes +/-500kb	GTEx v7 eQTL
rs6665977	chr1:39319247	A/G (0.264)	Age started HRT	0.03 (0.02,0.04)	4.1e-09		0.998432	5.169e-49	1e-33	0.88	0.8076	RRAGC (0)	AKIRIN1(-137.7kb) | GJA9(-20.49kb) | GJA9-MYCBP(-8.914kb) | MACF1(-230.6kb) | MYCBP(-8.914kb) | NDUFS5(-172.7kb) | RHBDL2(-32.23kb) | RRAGC(0)	RP5-864K19.4, RHBDL2, NDUFS5, AKIRIN1
rs71411032	chr2:67570771	C/CA (0.895)	Age started HRT	0.05 (0.03,0.06)	8.6e-10		0.967488		6.3e-33	0.77	-	ETAA1 (-53.67kb)	ETAA1(-53.67kb) | LOC644838(+128.3kb) | LOC101060019(+372.2kb) | LOC101927661(+99.06kb) | LOC101927701(-452.4kb) | LOC102724321(+421.1kb) | LOC102800447(+54.4kb)
rs201598433	chr3:196256968	CTTTTTT/C (0.442)	Age started HRT	0.03 (0.02,0.04)	3.3e-08		0.918681	0.3684	0.13	0.64	-	C3orf43 (+14.73kb)	C3orf43(+14.73kb) | CEP19(-176.2kb) | FBXO45(-38.76kb) | LINC00885(+369.2kb) | MFI2(-471.6kb) | MFI2-AS1(-472.8kb) | NCBP2(-405.3kb) | NCBP2-AS2(-412.5kb) | NRROS(-109.7kb) | PAK2(-209.8kb) | PCYT1A(+242.4kb) | PIGX(-182.3kb) | PIGZ(-416.2kb) | RNF168(+26.33kb) | SENP5(-337.8kb) | SLC51A(+296.7kb) | TCTEX1D2(+211.8kb) | TFRC(+447.9kb) | TM4SF19(+191.7kb) | TM4SF19-TCTEX1D2(+191.7kb) | UBXN7(+97.6…
rs6844460	chr4:84405745	T/C (0.516)	Age started HRT	-0.03 (-0.04,-0.02)	6.8e-11		1	6.72e-99	8.5e-78	0.21	0.1669	FAM175A (0)	AGPAT9(-51.32kb) | COPS4(+408.8kb) | COQ2(+199.7kb) | FAM175A(0) | HELQ(+28.72kb) | HPSE(+149.4kb) | LIN54(+471.7kb) | MRPS18C(+22.82kb) | PLAC8(+369.8kb)	SLC25A14P1, MRPS18C, HELQ
rs34867104	chr4:104561892	A/AT (0.945)	Ever taken HRT	OR=1.18 (1.15,1.22)	1.1e-26	rs146705358 (r2=0.74), age ended HRT (effect=0.07 (0.05,0.1), P=2.8×10-8)	0.985201	0.7995	0.77 (P=0.94 for rs146705358)	1.7e-20	-	TACR3 (0)	CENPE(+442.3kb) | TACR3(0)
rs9358956	chr6:10887253	G/C (0.171)	Age started HRT	0.04 (0.02,0.05)	2.5e-09		0.971356	7.188e-80	1.3e-53	0.36	0.5273	SYCP2L (0)	C6orf52(+192.2kb) | ELOVL2(-93.74kb) | ELOVL2-AS1(-156.7kb) | ERVFRD-1(-215.5kb) | GCM2(+5.155kb) | GCNT2(+257.7kb) | LINC00518(+452.2kb) | MAK(+48.46kb) | MIR5689(+447.2kb) | NEDD9(-296.3kb) | PAK1IP1(+177.3kb) | SMIM13(-207kb) | SYCP2L(0) | TFAP2A(+467.5kb) | TFAP2A-AS1(+470.9kb) | TMEM14B(+127.2kb) | TMEM14C(+155.9kb)	TFAP2A, SYCP2L
rs34834988	chr6:31598101	A/AT (0.671)	Age started HRT	0.03 (0.02,0.04)	5.9e-10		0.998499	2.688e-74	6.5e-61	0.22	-	PRRC2A (0)	ABHD16A(-56.62kb) | AIF1(+13.3kb) | APOM(-22.08kb) | ATF6B(-484.9kb) | ATP6V1G2(+83.48kb) | ATP6V1G2-DDX39B(+83.48kb) | BAG6(-8.703kb) | C2(-267.5kb) | C4A(-351.7kb) | C4B(-351.7kb) | C4B_2(-351.7kb) | C6orf25(-93.02kb) | C6orf47(-27.97kb) | C6orf48(-204.6kb) | CCHCR1(+472.1kb) | CFB(-315.6kb) | CLIC1(-100.3kb) | CSNK2B(-35.56kb) | CYP21A1P(-375.3kb) | CYP21A2(-375.3kb) | DDAH2(-96.72kb) | DDX39B…
rs200480420	chr6:135016903	A/AT (0.999)	Time taken HRT	-0.51 (-0.69,-0.33)	4.3e-08		0.923579	0.7186	0.61	0.49	-	LINC01010 (+191.7kb)	ALDH8A1(-221.6kb) | HBS1L(-264.6kb) | LINC01010(+191.7kb) | MIR3662(-283.6kb) | MYB(-485.5kb) | SGK1(+377.7kb)
rs7830431	chr8:10700317	A/G (0.403)	Age started HRT	-0.03 (-0.04,-0.02)	2.9e-08		0.98743	0.06241	0.013	0.21	0.2436	PINX1 (+2.908kb)	C8orf74(+142.2kb) | MIR598(-192.4kb) | MIR1322(+17.36kb) | MSRA(+413.9kb) | MTMR9(-441.7kb) | PINX1(+2.908kb) | PRSS55(+288.6kb) | RP1L1(+187.7kb) | SLC35G5(-488.2kb) | SOX7(+112.2kb) | TDH(-496.8kb) | XKR6(-53.34kb)	TDH, SOX7, RP1L1, RP11-148O21.6, RP11-148O21.4, RP11-148O21.3, MSRA, BLK, AF131216.5, AF131215.9, AF131215.2
rs28797500	chr8:37884310	T/C (0.220)	Age started HRT	0.03 (0.02,0.04)	8.2e-10		1	5.37e-128	2e-96	0.58	0.491	EIF4EBP1 (-3.709kb)	ADRB3(+60.13kb) | ASH2L(-78.7kb) | BAG4(-149.8kb) | BRF2(+176.9kb) | C8orf86(-484kb) | DDHD2(-204.7kb) | EIF4EBP1(-3.709kb) | ERLIN2(+269kb) | FGFR1(-384.3kb) | GOT1L1(+86.66kb) | GPR124(+182.8kb) | LETM2(-359.6kb) | LOC728024(+278.7kb) | LSM1(-136.5kb) | PPAPDC1B(-236.3kb) | PROSC(+247kb) | RAB11FIP1(+127.3kb) | STAR(-115.9kb) | WHSC1L1(-248.2kb) | ZNF703(+327.9kb)
rs75770066	chr12:66704225	A/G (0.969)	Age started HRT	-0.09 (-0.11,-0.06)	4.6e-11		1	1.83e-137	1.4e-114	0.55	0.5992	HELB (0)	GRIP1(-36.98kb) | HELB(0) | HMGA2(+344.2kb) | IRAK3(+55.83kb) | LLPH(+179.7kb) | LOC100129940(+428.3kb) | MIR6074(+286.7kb) | MIR6502(+59.29kb) | RPSAP52(+483.5kb) | TMBIM4(+140.4kb)
rs7994166	chr13:61132814	C/T (0.535)	Age started HRT	-0.03 (-0.03,-0.02)	1.9e-08		0.998782	5.145e-24	6.7e-13	0.82	0.7983	TDRD3 (0)	DIAPH3(+394.7kb) | DIAPH3-AS2(+405.2kb) | LINC00378(-114.3kb) | TDRD3(0)	TDRD3
rs3743590	chr16:11930337	C/A (0.378)	Age started HRT	0.03 (0.02,0.04)	2.2e-11		0.992422	2.245e-59	1.9e-43	0.49	0.3234	RSL1D1 (0)	BCAR4(+7.648kb) | GSPT1(-31.65kb) | LITAF(+249kb) | LOC101927131(+363.3kb) | RMI2(+484.7kb) | RSL1D1(0) | SNN(+157.3kb) | SNX29(-140.3kb) | TNFRSF17(-128.6kb) | TXNDC11(+93.69kb) | ZC3H7A(+39.22kb)	RSL1D1, RP11-166B2.7, RP11-166B2.3, RP11-166B2.1
rs2384686	chr19:55837531	G/A (0.636)	Age started HRT	0.04 (0.03,0.05)	2.6e-19	rs34962991 (r2=0.99), time taken HRT (effect=-0.04 (-0.05, -0.03), P=3.1×10-10)	0.986682	1.48e-269	6E-171 (P=3E-172 for rs34962991)	0.73	0.6379	TMEM150B (+0.823kb)	BRSK1(+13.63kb) | CCDC106(-321.4kb) | COX6B2(-23.54kb) | DNAAF3(+159.4kb) | EPN1(-349kb) | EPS8L1(+238.2kb) | FAM71E2(-28.74kb) | FCAR(+435.7kb) | FIZ1(-265.2kb) | GP6(+287.9kb) | HSPBP1(+45.78kb) | IL11(-38.22kb) | ISOC2(-126.8kb) | KIR2DS4(+477.5kb) | KIR3DL1(+495.3kb) | KIR3DL2(+458.9kb) | MIR6802(+86.19kb) | MIR6803(+80.91kb) | MIR6804(+95.21kb) | MIR6805(-62.02kb) | NAT14(-159kb) | NCR1(+413…
rs16991615	chr20:5948227	G/A (0.939)	Age started HRT	-0.08 (-0.1,-0.07)	1.1e-18		1	2.34E-387	9.7e-257	0.24	0.2453	MCM8 (0)	C20orf196(+103.7kb) | CASC20(-459.2kb) | CHGB(+42.22kb) | CRLS1(-38.51kb) | FERMT1(-107.3kb) | GPCPD1(+356.6kb) | LINC00654(+463kb) | LOC643406(+490.4kb) | LOC101929207(+457.6kb) | LOC101929225(-23.21kb) | LRRN4(-72.96kb) | MCM8(0) | TRMT6(+17.02kb)

### Sheet: ST7
Supplementary Table 7. Results of Mendelian randomisation analyses of association of age at menopause and menarche with HRT use.
We tested whether genetic instruments for the exposures age at menopause (56 variants) and age at menarche (128 variants) were associated with HRT use. Effect is per year earlier age at menopause or later age at menarche.
IVW=inverse variance weighted; Lower 95% CI=lower limit of 95% confidence interval; n=number included in analysis; OR=odds ratio; PWM=penalised weighted median; s.d.=standard deviation; Upper 95% CI=upper limit of 95% confidence interval; WM=weighted median
Genetic instrument	Outcome	Effect type	IVW effect (95% CI)	IVW P	Egger effect	Egger P	Egger intercept P	WM effect	WM P	PWM effect	PWM P
Earlier age at menopause (years)	Ever taken HRT	OR	1.1 (1.08,1.12)	1.04865e-18	1.1 (1.07,1.14)	2.05008e-07	0.963037	1.11 (1.09,1.13)	1.35174e-33	1.1 (1.08,1.13)	4.23251e-17
	HRT before 2002	OR	1.12 (1.1,1.13)	4.28616e-21	1.12 (1.08,1.16)	8.9144e-09	0.927785	1.13 (1.11,1.15)	9.87984e-34	1.11 (1.08,1.14)	1.69671e-15
	HRT after 2002	OR	0.98 (0.95,1)	0.101006	0.97 (0.91,1.03)	0.296832	0.734702	0.96 (0.92,1)	0.072177	0.96 (0.92,1)	0.058167
	Ever taken HRT, age matched cases and controls	OR	1.11 (1.09,1.13)	8.73308e-19	1.11 (1.07,1.15)	2.37341e-07	0.972792	1.12 (1.1,1.15)	7.96152e-25	1.12 (1.09,1.15)	3.3014e-20
	HRT before 2002, age matched cases and controls	OR	1.13 (1.11,1.15)	1.85354e-20	1.13 (1.09,1.18)	3.4347e-08	0.931212	1.15 (1.12,1.18)	2.51904e-31	1.15 (1.12,1.19)	6.41637e-27
	HRT after 2002, age matched cases and controls	OR	0.99 (0.95,1.03)	0.658038	1.01 (0.92,1.11)	0.828833	0.642586	0.99 (0.93,1.06)	0.813993	1 (0.93,1.06)	0.88366
	Age started HRT (s.d.)	Beta	-0.09 (-0.1,-0.08)	1.85555e-22	-0.08 (-0.11,-0.06)	1.90668e-08	0.476508	-0.09 (-0.11,-0.08)	7.03186e-52	-0.09 (-0.11,-0.07)	3.69539e-16
	Age ended HRT (s.d.)	Beta	-0.03 (-0.04,-0.02)	4.88082e-10	-0.02 (-0.04,-0.01)	0.0126756	0.361652	-0.03 (-0.04,-0.01)	3.77505e-06	-0.02 (-0.03,0)	0.0190877
	Time taken HRT (s.d.)	Beta	0.05 (0.04,0.06)	1.39891e-13	0.05 (0.02,0.07)	0.000258956	0.612707	0.05 (0.04,0.07)	1.2766e-10	0.05 (0.03,0.07)	1.69456e-07
Later age at menarche (years)	Ever taken HRT	OR	1.02 (0.98,1.06)	0.415394	1.01 (0.9,1.15)	0.827933	0.966352	1 (0.95,1.06)	0.942293	1 (0.95,1.05)	0.942632
	HRT before 2002	OR	1.02 (0.98,1.06)	0.364486	1 (0.88,1.14)	0.973936	0.78891	1.03 (0.98,1.09)	0.293909	1.03 (0.97,1.09)	0.319959
	HRT after 2002	OR	1.08 (0.99,1.17)	0.0813324	1.16 (0.89,1.51)	0.268474	0.559303	1.05 (0.93,1.19)	0.453295	1.05 (0.93,1.19)	0.445342
	Age started HRT (s.d.)	Beta	0.02 (0,0.05)	0.083021	0.08 (-0.01,0.17)	0.069006	0.179609	0.03 (-0.01,0.06)	0.1339	0.03 (-0.01,0.06)	0.139476
	Age ended HRT (s.d.)	Beta	0.01 (-0.02,0.03)	0.537463	0.04 (-0.04,0.12)	0.367073	0.455594	0.02 (-0.01,0.06)	0.172282	0.02 (-0.01,0.06)	0.237656
	Time taken HRT (s.d.)	Beta	-0.02 (-0.05,0.01)	0.220024	-0.02 (-0.11,0.07)	0.661684	0.957141	-0.02 (-0.06,0.02)	0.350238	-0.01 (-0.06,0.03)	0.491219

### Sheet: ST8
Supplementary Table 8. Heterogeneity in effect of genetic variants on HRT use before and after 2002.
For the 15 genetic signals associated with one or more HRT use phenotypes, we compared the effect estimates for the association of the genetic variants with HRT use before and after 2002 by calculating a heterogeneity chi-squared P-value.
Chr:pos (b37)=chromosome and position in GRCh37; CI=confidence interval; Het.=heterogenety; HRT=hormone replacement therapy; OR=odds ratio
					Effect - OR (95% CI)
Variant id	Chr:pos (b37)	Discovery HRT phenotype	Effect allele	Effect (95% CI) discovery phenotype	Ever taken HRT	HRT before 2002	HRT after 2002	Het. P for before vs after 2002
rs6665977	chr1:39319247	Age started HRT	G	-0.03 (-0.04,-0.02)	1.01 (1,1.03)	1.02 (1,1.04)	0.97 (0.94,1.01)	0.0359389
rs71411032	chr2:67570771	Age started HRT	CA	-0.05 (-0.06,-0.03)	1.04 (1.01,1.06)	1.04 (1.01,1.06)	1.01 (0.95,1.07)	0.396144
rs201598433	chr3:196256968	Age started HRT	C	-0.03 (-0.04,-0.02)	1 (0.99,1.02)	1 (0.99,1.02)	0.98 (0.94,1.01)	0.200325
rs6844460	chr4:84405745	Age started HRT	T	-0.03 (-0.04,-0.02)	1.03 (1.01,1.04)	1.04 (1.02,1.05)	0.96 (0.93,1)	0.000226186
rs34867104	chr4:104561892	Ever taken HRT	A	OR=1.18 (1.15,1.22)	1.18 (1.15,1.22)	1.17 (1.13,1.21)	1.2 (1.12,1.3)	0.483927
rs9358956	chr6:10887253	Age started HRT	C	-0.04 (-0.05,-0.02)	1.03 (1.01,1.05)	1.03 (1.01,1.05)	0.95 (0.91,1)	0.00185274
rs34834988	chr6:31598101	Age started HRT	AT	-0.03 (-0.04,-0.02)	1.01 (0.99,1.02)	1.02 (1,1.03)	0.96 (0.93,1)	0.00701158
rs200480420	chr6:135016903	Time taken HRT	AT	0.51 (0.33,0.69)	1.05 (0.83,1.33)	1.04 (0.81,1.33)	1.2 (0.67,2.14)	0.654721
rs7830431	chr8:10700317	Age started HRT	A	-0.03 (-0.04,-0.02)	1 (0.99,1.02)	1.01 (0.99,1.02)	0.95 (0.91,0.98)	0.00135211
rs28797500	chr8:37884310	Age started HRT	C	-0.03 (-0.04,-0.02)	1.05 (1.03,1.07)	1.06 (1.04,1.08)	1.01 (0.97,1.06)	0.0577796
rs75770066	chr12:66704225	Age started HRT	A	-0.09 (-0.11,-0.06)	1.09 (1.04,1.13)	1.1 (1.06,1.15)	0.88 (0.8,0.98)	4.83942e-05
rs7994166	chr13:61132814	Age started HRT	C	-0.03 (-0.03,-0.02)	1.02 (1,1.03)	1.02 (1,1.03)	0.97 (0.94,1.01)	0.0127031
rs3743590	chr16:11930337	Age started HRT	A	-0.03 (-0.04,-0.02)	1.02 (1,1.03)	1.02 (1,1.04)	0.98 (0.94,1.01)	0.0394822
rs2384686	chr19:55837531	Age started HRT	A	-0.04 (-0.05,-0.03)	1.04 (1.03,1.06)	1.05 (1.04,1.07)	0.98 (0.94,1.01)	0.000219072
rs16991615	chr20:5948227	Age started HRT	G	-0.08 (-0.1,-0.07)	1.11 (1.08,1.14)	1.13 (1.09,1.16)	0.97 (0.91,1.05)	0.000237296

### Sheet: ST9
Supplementary Table 9. PsychENCODE brain eQTL data for TACR3.
SNPs in LD r2>0.8 with rs34867104 are highlighted in grey. For these SNPs, the effect on HRT use is given for the eQTL effect allele.
ALT=alternate allele; FDR=false discovery rate; HRT=hormone replacement therapy; REF=reference allele; SNP_id=chr and position in GRCh37; TSS=transcription start site.
gene_id	gene_chr	gene_start	gene_end	strand	number_of_SNPs_tested	SNP_distance_to_TSS	SNP_id	SNP_chr	SNP_start	SNP_end	nominal_pval	regression_slope	top_SNP	FDR	ALT allele	REF allele	Effect of ALT allele on HRT use
ENSG00000169836.4	chr4	104640973	104640973	+	3731	199890	4:104840863	chr4	104840863	104840863	9.7169e-27	0.164253	1	8.10577e-24
ENSG00000169836.4	chr4	104640973	104640973	+	3731	197815	4:104838788	chr4	104838788	104838788	1.00659e-26	0.164138	0	8.39062e-24
ENSG00000169836.4	chr4	104640973	104640973	+	3731	195353	4:104836326	chr4	104836326	104836326	1.02627e-26	0.163763	0	8.55102e-24
ENSG00000169836.4	chr4	104640973	104640973	+	3731	195965	4:104836938	chr4	104836938	104836938	1.03164e-26	0.163779	0	8.59506e-24
ENSG00000169836.4	chr4	104640973	104640973	+	3731	198885	4:104839858	chr4	104839858	104839858	1.17261e-26	0.163974	0	9.74087e-24
ENSG00000169836.4	chr4	104640973	104640973	+	3731	194433	4:104835406	chr4	104835406	104835406	1.21138e-26	0.163423	0	1.00557e-23
ENSG00000169836.4	chr4	104640973	104640973	+	3731	197224	4:104838197	chr4	104838197	104838197	1.4065e-26	0.163544	0	1.16348e-23
ENSG00000169836.4	chr4	104640973	104640973	+	3731	190594	4:104831567	chr4	104831567	104831567	1.62405e-26	0.163318	0	1.33933e-23
ENSG00000169836.4	chr4	104640973	104640973	+	3731	189827	4:104830800	chr4	104830800	104830800	1.99858e-26	0.16308	0	1.64079e-23
ENSG00000169836.4	chr4	104640973	104640973	+	3731	201225	4:104842198	chr4	104842198	104842198	2.6917e-26	0.162462	0	2.19477e-23
ENSG00000169836.4	chr4	104640973	104640973	+	3731	205840	4:104846813	chr4	104846813	104846813	2.72784e-26	0.162682	0	2.22345e-23
ENSG00000169836.4	chr4	104640973	104640973	+	3731	209474	4:104850447	chr4	104850447	104850447	3.93191e-26	0.162411	0	3.17663e-23
ENSG00000169836.4	chr4	104640973	104640973	+	3731	192635	4:104833608	chr4	104833608	104833608	4.35025e-26	0.161292	0	3.5057e-23
ENSG00000169836.4	chr4	104640973	104640973	+	3731	206548	4:104847521	chr4	104847521	104847521	5.4279e-26	0.161881	0	4.34926e-23
ENSG00000169836.4	chr4	104640973	104640973	+	3731	189057	4:104830030	chr4	104830030	104830030	5.7193e-26	0.16119	0	4.57643e-23
ENSG00000169836.4	chr4	104640973	104640973	+	3731	181667	4:104822640	chr4	104822640	104822640	6.44054e-26	0.162471	0	5.13934e-23
ENSG00000169836.4	chr4	104640973	104640973	+	3731	181602	4:104822575	chr4	104822575	104822575	7.48694e-26	0.162173	0	5.95283e-23
ENSG00000169836.4	chr4	104640973	104640973	+	3731	188245	4:104829218	chr4	104829218	104829218	7.65292e-26	0.16083	0	6.08166e-23
ENSG00000169836.4	chr4	104640973	104640973	+	3731	181460	4:104822433	chr4	104822433	104822433	7.96024e-26	0.162118	0	6.32002e-23
ENSG00000169836.4	chr4	104640973	104640973	+	3731	180884	4:104821857	chr4	104821857	104821857	8.6528e-26	0.162084	0	6.85628e-23
ENSG00000169836.4	chr4	104640973	104640973	+	3731	183027	4:104824000	chr4	104824000	104824000	1.30726e-25	0.160943	0	1.02533e-22
ENSG00000169836.4	chr4	104640973	104640973	+	3731	183634	4:104824607	chr4	104824607	104824607	1.48046e-25	0.160491	0	1.15787e-22
ENSG00000169836.4	chr4	104640973	104640973	+	3731	183538	4:104824511	chr4	104824511	104824511	1.54136e-25	0.16047	0	1.20405e-22
ENSG00000169836.4	chr4	104640973	104640973	+	3731	176713	4:104817686	chr4	104817686	104817686	1.66115e-25	0.161418	0	1.29501e-22
ENSG00000169836.4	chr4	104640973	104640973	+	3731	179792	4:104820765	chr4	104820765	104820765	6.06171e-25	0.158439	0	4.5835e-22
ENSG00000169836.4	chr4	104640973	104640973	+	3731	178235	4:104819208	chr4	104819208	104819208	7.52161e-25	0.158264	0	5.65959e-22
ENSG00000169836.4	chr4	104640973	104640973	+	3731	177476	4:104818449	chr4	104818449	104818449	8.71997e-25	0.158162	0	6.53804e-22
ENSG00000169836.4	chr4	104640973	104640973	+	3731	177313	4:104818286	chr4	104818286	104818286	9.36668e-25	0.158069	0	7.00878e-22
ENSG00000169836.4	chr4	104640973	104640973	+	3731	175937	4:104816910	chr4	104816910	104816910	1.19244e-24	0.157825	0	8.86736e-22
ENSG00000169836.4	chr4	104640973	104640973	+	3731	217669	4:104858642	chr4	104858642	104858642	1.28101e-24	0.159616	0	9.50968e-22
ENSG00000169836.4	chr4	104640973	104640973	+	3731	175264	4:104816237	chr4	104816237	104816237	1.33441e-24	0.157707	0	9.89671e-22
ENSG00000169836.4	chr4	104640973	104640973	+	3731	179402	4:104820375	chr4	104820375	104820375	1.59801e-24	0.15665	0	1.18023e-21
ENSG00000169836.4	chr4	104640973	104640973	+	3731	172429	4:104813402	chr4	104813402	104813402	1.63423e-24	0.157602	0	1.20639e-21
ENSG00000169836.4	chr4	104640973	104640973	+	3731	171991	4:104812964	chr4	104812964	104812964	1.71046e-24	0.157573	0	1.26154e-21
ENSG00000169836.4	chr4	104640973	104640973	+	3731	178766	4:104819739	chr4	104819739	104819739	1.735e-24	0.156583	0	1.2792e-21
ENSG00000169836.4	chr4	104640973	104640973	+	3731	178461	4:104819434	chr4	104819434	104819434	1.80972e-24	0.156548	0	1.33295e-21
ENSG00000169836.4	chr4	104640973	104640973	+	3731	170656	4:104811629	chr4	104811629	104811629	1.89563e-24	0.157502	0	1.39479e-21
ENSG00000169836.4	chr4	104640973	104640973	+	3731	178083	4:104819056	chr4	104819056	104819056	2.00545e-24	0.15646	0	1.4736e-21
ENSG00000169836.4	chr4	104640973	104640973	+	3731	167192	4:104808165	chr4	104808165	104808165	2.72421e-24	0.157059	0	1.98839e-21
ENSG00000169836.4	chr4	104640973	104640973	+	3731	166944	4:104807917	chr4	104807917	104807917	2.81522e-24	0.157013	0	2.05282e-21
ENSG00000169836.4	chr4	104640973	104640973	+	3731	175953	4:104816926	chr4	104816926	104816926	3.07932e-24	0.156043	0	2.24061e-21
ENSG00000169836.4	chr4	104640973	104640973	+	3731	165530	4:104806503	chr4	104806503	104806503	3.511e-24	0.156978	0	2.54685e-21
ENSG00000169836.4	chr4	104640973	104640973	+	3731	165855	4:104806828	chr4	104806828	104806828	1.16376e-23	0.157299	0	8.20913e-21
ENSG00000169836.4	chr4	104640973	104640973	+	3731	165024	4:104805997	chr4	104805997	104805997	1.26239e-23	0.15744	0	8.8849e-21
ENSG00000169836.4	chr4	104640973	104640973	+	3731	164206	4:104805179	chr4	104805179	104805179	1.31041e-23	0.158272	0	9.21429e-21
ENSG00000169836.4	chr4	104640973	104640973	+	3731	209659	4:104850632	chr4	104850632	104850632	4.14779e-23	0.153797	0	2.8308e-20
ENSG00000169836.4	chr4	104640973	104640973	+	3731	210068	4:104851041	chr4	104851041	104851041	4.30518e-23	0.153855	0	2.93488e-20
ENSG00000169836.4	chr4	104640973	104640973	+	3731	188600	4:104829573	chr4	104829573	104829573	3.26785e-22	0.163127	0	2.10526e-19
ENSG00000169836.4	chr4	104640973	104640973	+	3731	194613	4:104835586	chr4	104835586	104835586	4.0407e-22	0.162233	0	2.58854e-19
ENSG00000169836.4	chr4	104640973	104640973	+	3731	184360	4:104825333	chr4	104825333	104825333	1.46363e-21	0.160494	0	9.04034e-19
ENSG00000169836.4	chr4	104640973	104640973	+	3731	193575	4:104834548	chr4	104834548	104834548	1.47229e-21	0.159411	0	9.09213e-19
ENSG00000169836.4	chr4	104640973	104640973	+	3731	191405	4:104832378	chr4	104832378	104832378	7.38742e-19	0.150215	0	3.75583e-16
ENSG00000169836.4	chr4	104640973	104640973	+	3731	177500	4:104818473	chr4	104818473	104818473	4.63362e-11	0.118161	0	1.16174e-08
ENSG00000169836.4	chr4	104640973	104640973	+	3731	186169	4:104827142	chr4	104827142	104827142	1.07779e-10	0.323307	0	2.58702e-08
ENSG00000169836.4	chr4	104640973	104640973	+	3731	227893	4:104868866	chr4	104868866	104868866	4.32607e-10	0.106895	0	9.63862e-08
ENSG00000169836.4	chr4	104640973	104640973	+	3731	171776	4:104812749	chr4	104812749	104812749	4.47916e-10	0.302526	0	9.96108e-08
ENSG00000169836.4	chr4	104640973	104640973	+	3731	185047	4:104826020	chr4	104826020	104826020	5.22594e-10	0.222956	0	1.15268e-07
ENSG00000169836.4	chr4	104640973	104640973	+	3731	184395	4:104825368	chr4	104825368	104825368	5.26491e-10	0.223	0	1.1607e-07
ENSG00000169836.4	chr4	104640973	104640973	+	3731	187635	4:104828608	chr4	104828608	104828608	6.50471e-10	0.220609	0	1.41712e-07
ENSG00000169836.4	chr4	104640973	104640973	+	3731	185051	4:104826024	chr4	104826024	104826024	7.24403e-10	0.220479	0	1.56871e-07
ENSG00000169836.4	chr4	104640973	104640973	+	3731	199914	4:104840887	chr4	104840887	104840887	1.44649e-09	0.110009	0	3.01427e-07
ENSG00000169836.4	chr4	104640973	104640973	+	3731	207760	4:104848733	chr4	104848733	104848733	1.65189e-09	0.10964	0	3.41585e-07
ENSG00000169836.4	chr4	104640973	104640973	+	3731	192779	4:104833752	chr4	104833752	104833752	1.91043e-09	0.10912	0	3.91849e-07
ENSG00000169836.4	chr4	104640973	104640973	+	3731	181666	4:104822639	chr4	104822639	104822639	2.1921e-09	0.10963	0	4.46143e-07
ENSG00000169836.4	chr4	104640973	104640973	+	3731	199222	4:104840195	chr4	104840195	104840195	2.24273e-09	0.1087	0	4.55829e-07
ENSG00000169836.4	chr4	104640973	104640973	+	3731	217204	4:104858177	chr4	104858177	104858177	4.40323e-09	0.107777	0	8.60785e-07
ENSG00000169836.4	chr4	104640973	104640973	+	3731	42488	4:104683461	chr4	104683461	104683461	5.97134e-09	0.237407	0	1.14636e-06
ENSG00000169836.4	chr4	104640973	104640973	+	3731	30509	4:104671482	chr4	104671482	104671482	6.10144e-09	0.235702	0	1.16973e-06
ENSG00000169836.4	chr4	104640973	104640973	+	3731	165539	4:104806512	chr4	104806512	104806512	8.29112e-09	0.106575	0	1.55972e-06
ENSG00000169836.4	chr4	104640973	104640973	+	3731	224768	4:104865741	chr4	104865741	104865741	1.45096e-08	0.107703	0	2.63377e-06
ENSG00000169836.4	chr4	104640973	104640973	+	3731	225068	4:104866041	chr4	104866041	104866041	1.80478e-08	0.107953	0	3.23062e-06
ENSG00000169836.4	chr4	104640973	104640973	+	3731	225069	4:104866042	chr4	104866042	104866042	1.81938e-08	0.107927	0	3.25519e-06
ENSG00000169836.4	chr4	104640973	104640973	+	3731	223162	4:104864135	chr4	104864135	104864135	2.17964e-08	0.106309	0	3.85388e-06
ENSG00000169836.4	chr4	104640973	104640973	+	3731	13605	4:104654578	chr4	104654578	104654578	4.46624e-08	0.157908	0	7.52562e-06
ENSG00000169836.4	chr4	104640973	104640973	+	3731	9299	4:104650272	chr4	104650272	104650272	8.18956e-08	0.151203	0	1.32358e-05
ENSG00000169836.4	chr4	104640973	104640973	+	3731	216838	4:104857811	chr4	104857811	104857811	1.01638e-07	0.233927	0	1.61823e-05
ENSG00000169836.4	chr4	104640973	104640973	+	3731	227052	4:104868025	chr4	104868025	104868025	1.26304e-07	0.102505	0	1.97958e-05
ENSG00000169836.4	chr4	104640973	104640973	+	3731	14796	4:104655769	chr4	104655769	104655769	1.78477e-07	0.201457	0	2.72755e-05
ENSG00000169836.4	chr4	104640973	104640973	+	3731	3641	4:104644614	chr4	104644614	104644614	1.98926e-07	0.199382	0	3.01659e-05
ENSG00000169836.4	chr4	104640973	104640973	+	3731	3535	4:104644508	chr4	104644508	104644508	2.04294e-07	0.199217	0	3.09204e-05
ENSG00000169836.4	chr4	104640973	104640973	+	3731	-28526	4:104612447	chr4	104612447	104612447	2.14261e-07	0.225657	0	3.23172e-05
ENSG00000169836.4	chr4	104640973	104640973	+	3731	-17259	4:104623714	chr4	104623714	104623714	2.19778e-07	0.222488	0	3.30868e-05
ENSG00000169836.4	chr4	104640973	104640973	+	3731	-40944	4:104600029	chr4	104600029	104600029	2.26824e-07	0.228465	0	3.40703e-05
ENSG00000169836.4	chr4	104640973	104640973	+	3731	22548	4:104663521	chr4	104663521	104663521	2.46034e-07	0.199553	0	3.67393e-05
ENSG00000169836.4	chr4	104640973	104640973	+	3731	21169	4:104662142	chr4	104662142	104662142	2.47029e-07	0.198189	0	3.68775e-05
ENSG00000169836.4	chr4	104640973	104640973	+	3731	22659	4:104663632	chr4	104663632	104663632	2.71776e-07	0.197501	0	4.02924e-05
ENSG00000169836.4	chr4	104640973	104640973	+	3731	-46996	4:104593977	chr4	104593977	104593977	2.9396e-07	0.224689	0	4.33322e-05
ENSG00000169836.4	chr4	104640973	104640973	+	3731	8338	4:104649311	chr4	104649311	104649311	3.84361e-07	0.190098	0	5.55074e-05
ENSG00000169836.4	chr4	104640973	104640973	+	3731	8011	4:104648984	chr4	104648984	104648984	3.85613e-07	0.190082	0	5.56751e-05
ENSG00000169836.4	chr4	104640973	104640973	+	3731	8501	4:104649474	chr4	104649474	104649474	3.93384e-07	0.189939	0	5.67071e-05
ENSG00000169836.4	chr4	104640973	104640973	+	3731	227297	4:104868270	chr4	104868270	104868270	3.95234e-07	0.102583	0	5.69529e-05
ENSG00000169836.4	chr4	104640973	104640973	+	3731	14067	4:104655040	chr4	104655040	104655040	3.95761e-07	0.190001	0	5.70227e-05
ENSG00000169836.4	chr4	104640973	104640973	+	3731	10616	4:104651589	chr4	104651589	104651589	4.07899e-07	0.188478	0	5.86339e-05
ENSG00000169836.4	chr4	104640973	104640973	+	3731	16273	4:104657246	chr4	104657246	104657246	4.09156e-07	0.190012	0	5.88021e-05
ENSG00000169836.4	chr4	104640973	104640973	+	3731	12605	4:104653578	chr4	104653578	104653578	4.21778e-07	0.188297	0	6.04785e-05
ENSG00000169836.4	chr4	104640973	104640973	+	3731	2157	4:104643130	chr4	104643130	104643130	4.24869e-07	0.189527	0	6.08886e-05
ENSG00000169836.4	chr4	104640973	104640973	+	3731	1823	4:104642796	chr4	104642796	104642796	4.26054e-07	0.189514	0	6.10432e-05
ENSG00000169836.4	chr4	104640973	104640973	+	3731	1751	4:104642724	chr4	104642724	104642724	4.26458e-07	0.189508	0	6.10964e-05
ENSG00000169836.4	chr4	104640973	104640973	+	3731	14089	4:104655062	chr4	104655062	104655062	4.28931e-07	0.188263	0	6.14215e-05
ENSG00000169836.4	chr4	104640973	104640973	+	3731	3498	4:104644471	chr4	104644471	104644471	4.47353e-07	0.187959	0	6.38472e-05
ENSG00000169836.4	chr4	104640973	104640973	+	3731	16716	4:104657689	chr4	104657689	104657689	4.48457e-07	0.188218	0	6.39933e-05
ENSG00000169836.4	chr4	104640973	104640973	+	3731	33328	4:104674301	chr4	104674301	104674301	5.80129e-07	0.243313	0	8.11732e-05
ENSG00000169836.4	chr4	104640973	104640973	+	3731	15811	4:104656784	chr4	104656784	104656784	8.06054e-07	0.183949	0	0.000109971
ENSG00000169836.4	chr4	104640973	104640973	+	3731	64605	4:104705578	chr4	104705578	104705578	9.49745e-07	0.239011	0	0.00012787
ENSG00000169836.4	chr4	104640973	104640973	+	3731	91	4:104641064	chr4	104641064	104641064	1.66414e-06	0.176453	0	0.000213896
ENSG00000169836.4	chr4	104640973	104640973	+	3731	290018	4:104930991	chr4	104930991	104930991	1.838e-06	0.306829	0	0.000234221
ENSG00000169836.4	chr4	104640973	104640973	+	3731	-37248	4:104603725	chr4	104603725	104603725	3.26118e-06	0.177645	0	0.00039543
ENSG00000169836.4	chr4	104640973	104640973	+	3731	-9818	4:104631155	chr4	104631155	104631155	5.50709e-06	0.176134	0	0.000636287
ENSG00000169836.4	chr4	104640973	104640973	+	3731	-9407	4:104631566	chr4	104631566	104631566	5.55447e-06	0.184615	0	0.000641284
ENSG00000169836.4	chr4	104640973	104640973	+	3731	-17006	4:104623967	chr4	104623967	104623967	5.62331e-06	0.177239	0	0.000648504
ENSG00000169836.4	chr4	104640973	104640973	+	3731	-12282	4:104628691	chr4	104628691	104628691	5.74411e-06	0.184648	0	0.000661149
ENSG00000169836.4	chr4	104640973	104640973	+	3731	-11224	4:104629749	chr4	104629749	104629749	6.12631e-06	0.182564	0	0.000700947
ENSG00000169836.4	chr4	104640973	104640973	+	3731	-28142	4:104612831	chr4	104612831	104612831	6.18337e-06	0.177177	0	0.000706818
ENSG00000169836.4	chr4	104640973	104640973	+	3731	-22647	4:104618326	chr4	104618326	104618326	6.37898e-06	0.184547	0	0.000727014
ENSG00000169836.4	chr4	104640973	104640973	+	3731	-23733	4:104617240	chr4	104617240	104617240	6.46392e-06	0.184492	0	0.000735801
ENSG00000169836.4	chr4	104640973	104640973	+	3731	-25501	4:104615472	chr4	104615472	104615472	6.60239e-06	0.184424	0	0.000750061
ENSG00000169836.4	chr4	104640973	104640973	+	3731	-33498	4:104607475	chr4	104607475	104607475	7.239e-06	0.184117	0	0.000814955
ENSG00000169836.4	chr4	104640973	104640973	+	3731	-39521	4:104601452	chr4	104601452	104601452	7.4926e-06	0.185731	0	0.000840729
ENSG00000169836.4	chr4	104640973	104640973	+	3731	-40340	4:104600633	chr4	104600633	104600633	7.60096e-06	0.185641	0	0.000851756
ENSG00000169836.4	chr4	104640973	104640973	+	3731	364599	4:105005572	chr4	105005572	105005572	7.65182e-06	0.0694206	0	0.00085695
ENSG00000169836.4	chr4	104640973	104640973	+	3731	-47324	4:104593649	chr4	104593649	104593649	8.36533e-06	0.176085	0	0.000929007
ENSG00000169836.4	chr4	104640973	104640973	+	3731	-50910	4:104590063	chr4	104590063	104590063	9.06257e-06	0.175641	0	0.000998597
ENSG00000169836.4	chr4	104640973	104640973	+	3731	-32133	4:104608840	chr4	104608840	104608840	1.01853e-05	0.180292	0	0.00110956
ENSG00000169836.4	chr4	104640973	104640973	+	3731	-32548	4:104608425	chr4	104608425	104608425	1.06545e-05	0.188856	0	0.00115561
ENSG00000169836.4	chr4	104640973	104640973	+	3731	360020	4:105000993	chr4	105000993	105000993	1.23703e-05	0.0677709	0	0.00132221
ENSG00000169836.4	chr4	104640973	104640973	+	3731	-12092	4:104628881	chr4	104628881	104628881	1.42615e-05	0.234951	0	0.00150247
ENSG00000169836.4	chr4	104640973	104640973	+	3731	340759	4:104981732	chr4	104981732	104981732	2.46422e-05	0.0824529	0	0.00244961
ENSG00000169836.4	chr4	104640973	104640973	+	3731	339857	4:104980830	chr4	104980830	104980830	2.85456e-05	0.0816741	0	0.00279175
ENSG00000169836.4	chr4	104640973	104640973	+	3731	306695	4:104947668	chr4	104947668	104947668	2.91248e-05	0.0645015	0	0.00284216
ENSG00000169836.4	chr4	104640973	104640973	+	3731	114609	4:104755582	chr4	104755582	104755582	3.37444e-05	0.196729	0	0.00323894
ENSG00000169836.4	chr4	104640973	104640973	+	3731	382820	4:105023793	chr4	105023793	105023793	3.38799e-05	0.0652981	0	0.00325028
ENSG00000169836.4	chr4	104640973	104640973	+	3731	373926	4:105014899	chr4	105014899	105014899	4.17883e-05	0.0647135	0	0.0039132
ENSG00000169836.4	chr4	104640973	104640973	+	3731	330557	4:104971530	chr4	104971530	104971530	4.54228e-05	0.0780791	0	0.00421303
ENSG00000169836.4	chr4	104640973	104640973	+	3731	329856	4:104970829	chr4	104970829	104970829	4.56596e-05	0.0780623	0	0.00423252
ENSG00000169836.4	chr4	104640973	104640973	+	3731	332337	4:104973310	chr4	104973310	104973310	4.59952e-05	0.0776376	0	0.00425991
ENSG00000169836.4	chr4	104640973	104640973	+	3731	322166	4:104963139	chr4	104963139	104963139	4.62011e-05	0.076366	0	0.00427667
ENSG00000169836.4	chr4	104640973	104640973	+	3731	324472	4:104965445	chr4	104965445	104965445	5.30165e-05	0.0630956	0	0.00482744
ENSG00000169836.4	chr4	104640973	104640973	+	3731	375762	4:105016735	chr4	105016735	105016735	6.58469e-05	0.0791442	0	0.00584193
ENSG00000169836.4	chr4	104640973	104640973	+	3731	304266	4:104945239	chr4	104945239	104945239	6.82407e-05	0.0763892	0	0.00602777
ENSG00000169836.4	chr4	104640973	104640973	+	3731	322991	4:104963964	chr4	104963964	104963964	7.10589e-05	0.0756719	0	0.00624681
ENSG00000169836.4	chr4	104640973	104640973	+	3731	319360	4:104960333	chr4	104960333	104960333	7.11113e-05	0.0757096	0	0.00625084
ENSG00000169836.4	chr4	104640973	104640973	+	3731	315235	4:104956208	chr4	104956208	104956208	7.22077e-05	0.0759122	0	0.00633548
ENSG00000169836.4	chr4	104640973	104640973	+	3731	306452	4:104947425	chr4	104947425	104947425	7.7363e-05	0.075847	0	0.00673044
ENSG00000169836.4	chr4	104640973	104640973	+	3731	334557	4:104975530	chr4	104975530	104975530	8.60429e-05	0.0612335	0	0.00738711
ENSG00000169836.4	chr4	104640973	104640973	+	3731	312503	4:104953476	chr4	104953476	104953476	9.86081e-05	0.0744616	0	0.00832019
ENSG00000169836.4	chr4	104640973	104640973	+	3731	386174	4:105027147	chr4	105027147	105027147	9.87742e-05	0.0770943	0	0.00833247
ENSG00000169836.4	chr4	104640973	104640973	+	3731	328279	4:104969252	chr4	104969252	104969252	0.000102177	0.0734121	0	0.00858218
ENSG00000169836.4	chr4	104640973	104640973	+	3731	388448	4:105029421	chr4	105029421	105029421	0.000103126	0.076819	0	0.00865186
ENSG00000169836.4	chr4	104640973	104640973	+	3731	79257	4:104720230	chr4	104720230	104720230	0.000105191	0.0763982	0	0.00880281
ENSG00000169836.4	chr4	104640973	104640973	+	3731	318189	4:104959162	chr4	104959162	104959162	0.000111417	0.0601676	0	0.00925233
ENSG00000169836.4	chr4	104640973	104640973	+	3731	391967	4:105032940	chr4	105032940	105032940	0.000113859	0.0762685	0	0.00942774
ENSG00000169836.4	chr4	104640973	104640973	+	3731	309876	4:104950849	chr4	104950849	104950849	0.000116342	0.059979	0	0.00960492
ENSG00000169836.4	chr4	104640973	104640973	+	3731	308523	4:104949496	chr4	104949496	104949496	0.000118891	0.0598977	0	0.00978735
ENSG00000169836.4	chr4	104640973	104640973	+	3731	322636	4:104963609	chr4	104963609	104963609	0.000119183	0.0598935	0	0.00980809
ENSG00000169836.4	chr4	104640973	104640973	+	3731	407453	4:105048426	chr4	105048426	105048426	0.000120892	0.0767366	0	0.00992967
ENSG00000169836.4	chr4	104640973	104640973	+	3731	305548	4:104946521	chr4	104946521	104946521	0.000125427	0.059694	0	0.0102521
ENSG00000169836.4	chr4	104640973	104640973	+	3731	405900	4:105046873	chr4	105046873	105046873	0.000131742	0.0606483	0	0.0106976
ENSG00000169836.4	chr4	104640973	104640973	+	3731	162356	4:104803329	chr4	104803329	104803329	0.000132299	0.0733405	0	0.0107368
ENSG00000169836.4	chr4	104640973	104640973	+	3731	392114	4:105033087	chr4	105033087	105033087	0.00014408	0.0752002	0	0.0115594
ENSG00000169836.4	chr4	104640973	104640973	+	3731	356899	4:104997872	chr4	104997872	104997872	0.000146264	0.0590958	0	0.011711
ENSG00000169836.4	chr4	104640973	104640973	+	3731	84607	4:104725580	chr4	104725580	104725580	0.000151972	0.0684803	0	0.012103
ENSG00000169836.4	chr4	104640973	104640973	+	3731	79522	4:104720495	chr4	104720495	104720495	0.000157452	0.074481	0	0.0124775
ENSG00000169836.4	chr4	104640973	104640973	+	3731	364774	4:105005747	chr4	105005747	105005747	0.000161823	0.0743808	0	0.0127742
ENSG00000169836.4	chr4	104640973	104640973	+	3731	83178	4:104724151	chr4	104724151	104724151	0.000163163	0.0742418	0	0.0128643
ENSG00000169836.4	chr4	104640973	104640973	+	3731	347301	4:104988274	chr4	104988274	104988274	0.000166404	0.07283	0	0.0130832
ENSG00000169836.4	chr4	104640973	104640973	+	3731	360642	4:105001615	chr4	105001615	105001615	0.000174004	0.0725833	0	0.0135952
ENSG00000169836.4	chr4	104640973	104640973	+	3731	34328	4:104675301	chr4	104675301	104675301	0.000174459	0.0569073	0	0.0136259
ENSG00000169836.4	chr4	104640973	104640973	+	3731	96727	4:104737700	chr4	104737700	104737700	0.00018197	0.0737533	0	0.0141276
ENSG00000169836.4	chr4	104640973	104640973	+	3731	350471	4:104991444	chr4	104991444	104991444	0.000183694	0.0726029	0	0.0142415
ENSG00000169836.4	chr4	104640973	104640973	+	3731	369881	4:105010854	chr4	105010854	105010854	0.000192776	0.0733235	0	0.0148429
ENSG00000169836.4	chr4	104640973	104640973	+	3731	36506	4:104677479	chr4	104677479	104677479	0.00024138	0.0559772	0	0.0179796
ENSG00000169836.4	chr4	104640973	104640973	+	3731	251382	4:104892355	chr4	104892355	104892355	0.000259602	0.0616481	0	0.0191256
ENSG00000169836.4	chr4	104640973	104640973	+	3731	111364	4:104752337	chr4	104752337	104752337	0.000271021	0.0719486	0	0.0198331
ENSG00000169836.4	chr4	104640973	104640973	+	3731	112014	4:104752987	chr4	104752987	104752987	0.000292779	0.0715617	0	0.0211679
ENSG00000169836.4	chr4	104640973	104640973	+	3731	56792	4:104697765	chr4	104697765	104697765	0.000301643	0.0552151	0	0.0217062
ENSG00000169836.4	chr4	104640973	104640973	+	3731	251729	4:104892702	chr4	104892702	104892702	0.000306724	0.0611421	0	0.0220121
ENSG00000169836.4	chr4	104640973	104640973	+	3731	359285	4:105000258	chr4	105000258	105000258	0.000309644	0.0717761	0	0.0221861
ENSG00000169836.4	chr4	104640973	104640973	+	3731	26774	4:104667747	chr4	104667747	104667747	0.000312326	0.0545613	0	0.0223459
ENSG00000169836.4	chr4	104640973	104640973	+	3731	249525	4:104890498	chr4	104890498	104890498	0.000322784	0.0608641	0	0.0229744
ENSG00000169836.4	chr4	104640973	104640973	+	3731	376342	4:105017315	chr4	105017315	105017315	0.000323788	0.0569217	0	0.0230346
ENSG00000169836.4	chr4	104640973	104640973	+	3731	251817	4:104892790	chr4	104892790	104892790	0.000352597	0.0588742	0	0.0247373
ENSG00000169836.4	chr4	104640973	104640973	+	3731	112677	4:104753650	chr4	104753650	104753650	0.000353229	0.0706242	0	0.0247739
ENSG00000169836.4	chr4	104640973	104640973	+	3731	-56715	4:104584258	chr4	104584258	104584258	0.000360203	0.144925	0	0.025183	G	T	Lower odds HRT use
ENSG00000169836.4	chr4	104640973	104640973	+	3731	58119	4:104699092	chr4	104699092	104699092	0.000386167	0.0539069	0	0.0266907
ENSG00000169836.4	chr4	104640973	104640973	+	3731	116518	4:104757491	chr4	104757491	104757491	0.000431889	0.0699979	0	0.0292949
ENSG00000169836.4	chr4	104640973	104640973	+	3731	29030	4:104670003	chr4	104670003	104670003	0.000450508	0.0531055	0	0.0303316
ENSG00000169836.4	chr4	104640973	104640973	+	3731	39414	4:104680387	chr4	104680387	104680387	0.000478054	0.0533478	0	0.0318493
ENSG00000169836.4	chr4	104640973	104640973	+	3731	277270	4:104918243	chr4	104918243	104918243	0.000523021	0.067802	0	0.0342882
ENSG00000169836.4	chr4	104640973	104640973	+	3731	-84241	4:104556732	chr4	104556732	104556732	0.000545586	0.141311	0	0.035498	C	G	Lower odds HRT use
ENSG00000169836.4	chr4	104640973	104640973	+	3731	260049	4:104901022	chr4	104901022	104901022	0.000547025	0.0642532	0	0.0355752
ENSG00000169836.4	chr4	104640973	104640973	+	3731	59286	4:104700259	chr4	104700259	104700259	0.000581556	0.0526931	0	0.0373984
ENSG00000169836.4	chr4	104640973	104640973	+	3731	256308	4:104897281	chr4	104897281	104897281	0.000583795	0.0583032	0	0.037514
ENSG00000169836.4	chr4	104640973	104640973	+	3731	60706	4:104701679	chr4	104701679	104701679	0.000585733	0.0527695	0	0.0376137
ENSG00000169836.4	chr4	104640973	104640973	+	3731	37763	4:104678736	chr4	104678736	104678736	0.000639346	0.0519759	0	0.0403867
ENSG00000169836.4	chr4	104640973	104640973	+	3731	37390	4:104678363	chr4	104678363	104678363	0.000639683	0.0519694	0	0.0404039
ENSG00000169836.4	chr4	104640973	104640973	+	3731	28685	4:104669658	chr4	104669658	104669658	0.000685376	0.0514081	0	0.0427287
ENSG00000169836.4	chr4	104640973	104640973	+	3731	257943	4:104898916	chr4	104898916	104898916	0.000693856	0.0577595	0	0.043154
ENSG00000169836.4	chr4	104640973	104640973	+	3731	27142	4:104668115	chr4	104668115	104668115	0.000739404	0.298093	0	0.0454206
ENSG00000169836.4	chr4	104640973	104640973	+	3731	123785	4:104764758	chr4	104764758	104764758	0.000742081	0.0670807	0	0.0455535
ENSG00000169836.4	chr4	104640973	104640973	+	3731	414279	4:105055252	chr4	105055252	105055252	0.000763195	-0.0550778	0	0.0465962
ENSG00000169836.4	chr4	104640973	104640973	+	3731	38906	4:104679879	chr4	104679879	104679879	0.000764082	0.0508538	0	0.0466402
